# Cardi-Ankle Vascular Index Optimizes Ischemic Heart disease Diagnosis

**DOI:** 10.1101/2024.07.03.24309877

**Authors:** Basheer Abdullah Marzoog, Daria Gognieva, Peter Chomakhidze, Philipp Kopylov

## Abstract

**Background:** Ischemic heart disease (IHD) has the highest mortality rate in the globe in between the other cardiovascular diseases (CVD). This returns to the poor diagnostic and therapeutic strategies including the primary prevention techniques.

**Aims:** To assess the changes in the cardio-ankle vascular index (CAVI) in patients with vs without IHD confirmed by stress computed tomography myocardial perfusion (CTP) imaging with vasodilatation stress-test (Adenosine triphosphate).

**Objectives:** IHD often has preventable risk factors and causes that lead to the appearance of the disease. However, the lack of appropriate diagnostic and prevention tools remains a global challenge in or era despite current scientific advances.

**Material and methods:** A single center observational study included 80 participants from Moscow. The participants aged ≥ 40 years and given a written consent to participate in the study. Both groups, G1=31 with vs. G2 = 49 without post stress induced myocardial perfusion defect, received cardiologist’s consultation, anthropometric measurements, blood pressure and pulse rate, echocardiography, CAVI and performing bicycle ergometry. For statistical analysis, descriptive statistics, t-test independent by groups and dependent by numerical variables for repeated analysis for the same patients, Pearson’s correlation coefficient, multivariate ANOVA test, and for clarification purposes, diagrams and bar figures were used. For performing the statistical analysis, used the Statistica 12 programme (StatSoft, Inc. (2014). STATISTICA (data analysis software system), version 12. www.statsoft.com.) and the IBM SPSS Statistics, version 28.0.1.1 (14).

**Results:** The mean age of the participants 56.28, standard deviation (Std.Dev. ± 10.601). Mean CAVI in the IHD group 8.509677 (Std.Dev. ± 0.975057208) vs 7.994898 (Std.Dev. ± 1.48990509) in the non-IHD group. The mean estimated biological age of the arteries according to the results of the CAVI in the first group 61.2258 years vs 53.5102 years in the second group. The Mean brachial-ankle pulse (Tba) in the IHD group 82.0968 vs 89.0102 in the second group. The mean heart-ankle pulse wave velocity (haPWV; m/s) in the IHD group was 0.9533 vs 0.8860 in the second group. Regression analysis demonstrated that the dependent variable, the CAVI parameter, have no significant effect on the development of stress-induced myocardial perfusion defect, regression coefficient 95.316, p>0.05. The CAVI showed 64 % diagnostic accuracy for the IHD.

**Conclusion:** The CAVI parameter showed no statistical difference between the participants with IHD vs without. The CAVI parameter can be used as an axillary method for improving the diagnosis of IHD.

**Other:** Additional indicators associated with IHD include the Tba and haPWV parameters, higher in patients with IHD.

**Graphical abstract:** 
