## Supplementary material for "Cardi-Ankle Vascular Index Optimizes Ischemic Heart disease Diagnosis": Suppl. file 1. correlation map

### Sheet: Correlations (Both in Workbook1
Variable	Color map of correlations (Both in Workbook1) N=65 (Casewise deletion of missing data) r>= -1 -0,80 -0,60 -0,40 -0,20 0 0,20 0,40 0,60 0,80 1
	Age	Pulse rest	SBP rest	DBP rest	Body weight	Height	BMI	Pulse rest	Pulse after stress	Goal heart rate	Max HR	Reached %	WT	METs	EF (%)	eVessel age	R-CAVI	L-CAVI	Mean CAVI	RABI	LABI	Mean SBP B	Mean DBP B	BP RB (=(SBP+DBP)/2)	BP LB (=(SBP+DBP)/2)	Mean BP B	BP RA (=(SBP+DBP)/2)	BP LA (=(SBP+DBP)/2)	Mean BP A	Mean ABI	RTb	LTb	Mean Tb	Right Tba	Left Tba	Mean Tba	Lha (cm)	haPWV (m/s)	β-stiffness index from PWV	Creatinine (µmol/L)	eGFR (2021 CKD-EPI Creatinine)
Age	1	0.0224152	0.191942	-0.112597	0.0788093	0.014097	0.0982664	0.133621	-0.21903	-1	-0.560282	0.180848	-0.289701	-0.449942	-0.10075	0.849975	0.676875	0.660152	0.671531	0.0717652	0.124005	0.329664	0.247017	0.389994	0.360506	0.385412	0.240328	0.36286	0.315566	0.103717	-0.449545	-0.362106	-0.447261	-0.640368	-0.642317	-0.644994	0.014097	0.738878	0.557473	0.125798	-0.430242
Pulse rest	0.0224152	1	0.10991	0.294487	0.063723	0.0218705	0.058275	0.671625	0.453112	-0.0224152	-0.078043	-0.075689	-0.318661	-0.369376	0.173369	0.0180949	-0.0503014	-0.0755544	-0.0629424	0.00781342	-0.0486296	-0.0110028	0.0372108	0.0284073	-0.0125159	0.00934676	0.0329917	0.0268149	0.0316555	-0.0213863	0.108603	0.037419	0.076855	-0.0744581	-0.052178	-0.0642422	0.0218705	-0.0224325	-0.0174681	-0.171807	0.0264383
SBP rest	0.191942	0.10991	1	0.12336	0.206043	0.014723	0.223468	0.126612	0.135163	-0.191942	-0.194182	-0.0629982	-0.114445	-0.17066	0.0496296	0.325248	0.149165	0.0825932	0.117042	0.0964167	-0.00272268	0.540938	0.461553	0.535023	0.45048	0.507444	0.411556	0.447905	0.452407	0.0502858	-0.337547	-0.182554	-0.280159	-0.220535	-0.158987	-0.192399	0.014723	0.307355	0.110151	-0.0145981	-0.0949764
DBP rest	-0.112597	0.294487	0.12336	1	0.266234	0.131739	0.219444	0.336388	0.234634	0.112597	0.0367737	-0.0515054	-0.0807106	-0.287835	-0.00778783	0.00550469	-0.136151	-0.194089	-0.165242	-0.179563	-0.186857	0.335106	0.327088	0.32595	0.329011	0.335501	0.267288	0.384594	0.341344	-0.194598	0.0492281	0.0125808	0.0321073	0.0178904	0.0791925	0.0472842	0.131739	-0.0165827	-0.105503	-0.0804722	0.108532
Body weight	0.0788093	0.063723	0.206043	0.266234	1	0.510395	0.85854	0.0590559	0.0786833	-0.0788093	-0.0490566	0.0195983	0.321104	-0.278684	-0.037212	0.138901	-0.10808	-0.107452	-0.108232	0.0030118	-0.0213645	0.195571	0.280318	0.243906	0.171357	0.214909	0.124513	0.127347	0.132732	-0.00962141	0.18274	0.191795	0.209605	0.169348	0.152377	0.162217	0.510395	-0.0131631	0.025115	0.287222	-0.146155
Height	0.014097	0.0218705	0.014723	0.131739	0.510395	1	0.00382878	-0.0153968	0.0221271	-0.014097	0.0025946	0.0279164	0.579633	0.226341	0.103926	-0.0317908	0.067943	0.100637	0.0843207	0.192282	0.284732	-0.180969	-0.0158767	-0.132827	-0.112335	-0.12622	-0.0390306	-0.110612	-0.077463	0.252899	0.0980666	-0.0561828	0.0133309	0.393824	0.366194	0.382895	1	0.0846161	0.21646	0.390595	-0.0159286
BMI	0.0982664	0.058275	0.223468	0.219444	0.85854	0.00382878	1	0.0691091	0.0711451	-0.0982664	-0.0920174	-0.0203655	0.0368127	-0.447807	-0.098007	0.187931	-0.165853	-0.181484	-0.174252	-0.110362	-0.197552	0.335296	0.336356	0.363681	0.26918	0.327049	0.158748	0.207003	0.19187	-0.163103	0.153107	0.259745	0.237341	-0.0382209	-0.0442648	-0.0413293	0.00382878	-0.0615237	-0.0953783	0.108203	-0.168692
Pulse rest	0.133621	0.671625	0.126612	0.336388	0.0590559	-0.0153968	0.0691091	1	0.470449	-0.133621	-0.137498	-0.0541721	-0.318682	-0.410339	0.118808	0.122381	0.0763321	0.0258758	0.0518286	-0.0779515	-0.0106421	0.0983279	0.132248	0.0788082	0.0982665	0.0901576	0.157064	0.096188	0.134741	-0.0474105	-0.124987	-0.0950608	-0.120853	-0.10467	-0.0648508	-0.086248	-0.0153968	0.0690561	0.0156695	-0.121247	0.0265034
Pulse after stress	-0.21903	0.453112	0.135163	0.234634	0.0786833	0.0221271	0.0711451	0.470449	1	0.21903	-0.0420153	-0.248268	-0.0172847	-0.056176	-0.0234254	-0.133195	-0.212848	-0.246074	-0.230105	-0.0267702	-0.0961115	0.0869465	0.220846	0.0366321	0.0738341	0.0555063	0.158341	0.0188994	0.0962379	-0.0649107	-0.00164368	-0.060456	-0.0384848	0.14519	0.177376	0.161406	0.0221271	-0.146047	-0.103715	-0.0845332	0.239019
Goal heart rate	-1	-0.0224152	-0.191942	0.112597	-0.0788093	-0.014097	-0.0982664	-0.133621	0.21903	1	0.560282	-0.180848	0.289701	0.449942	0.10075	-0.849975	-0.676875	-0.660152	-0.671531	-0.0717652	-0.124005	-0.329664	-0.247017	-0.389994	-0.360506	-0.385412	-0.240328	-0.36286	-0.315566	-0.103717	0.449545	0.362106	0.447261	0.640368	0.642317	0.644994	-0.014097	-0.738878	-0.557473	-0.125798	0.430242
Max HR	-0.560282	-0.078043	-0.194182	0.0367737	-0.0490566	0.0025946	-0.0920174	-0.137498	-0.0420153	0.560282	1	0.711438	0.168356	0.278202	0.0359453	-0.531084	-0.31236	-0.269475	-0.292589	0.062788	0.095145	-0.373867	-0.26203	-0.299549	-0.288088	-0.301433	-0.207044	-0.276248	-0.253421	0.0837223	0.316317	0.12553	0.234158	0.369022	0.34842	0.361308	0.0025946	-0.395881	-0.197112	0.151035	0.00992258
Reached %	0.180848	-0.075689	-0.0629982	-0.0515054	0.0195983	0.0279164	-0.0203655	-0.0541721	-0.248268	-0.180848	0.711438	1	-0.0446465	-0.0550538	-0.023125	0.0890999	0.210802	0.250023	0.231001	0.141927	0.220424	-0.166395	-0.104933	-0.0291606	-0.0406522	-0.0354327	-0.0424214	-0.0194422	-0.0330764	0.192065	0.000128909	-0.144397	-0.0899208	-0.104619	-0.135192	-0.119831	0.0279164	0.161367	0.245631	0.306288	-0.363095
WT	-0.289701	-0.318661	-0.114445	-0.0807106	0.321104	0.579633	0.0368127	-0.318682	-0.0172847	0.289701	0.168356	-0.0446465	1	0.783289	-0.12392	-0.380082	-0.182273	-0.149734	-0.167038	-0.0466766	-0.00937967	-0.139324	-0.00578238	-0.206606	-0.121527	-0.170634	-0.184772	-0.261158	-0.233579	-0.0299707	0.257338	0.0874844	0.181375	0.39387	0.374706	0.386986	0.579633	-0.15329	-0.0367357	0.422387	0.00621445
METs	-0.449942	-0.369376	-0.17066	-0.287835	-0.278684	0.226341	-0.447807	-0.410339	-0.056176	0.449942	0.278202	-0.0550538	0.783289	1	-0.0266586	-0.503623	-0.195136	-0.159686	-0.178523	-0.00880851	-0.00247975	-0.297515	-0.250068	-0.398363	-0.297372	-0.359455	-0.298885	-0.392237	-0.362512	-0.00602914	0.199837	0.0338173	0.119585	0.350071	0.345958	0.350126	0.226341	-0.233213	-0.129593	0.202106	0.155472
EF (%)	-0.10075	0.173369	0.0496296	-0.00778783	-0.037212	0.103926	-0.098007	0.118808	-0.0234254	0.10075	0.0359453	-0.023125	-0.12392	-0.0266586	1	-0.0778354	-0.205376	-0.183132	-0.195306	0.139425	0.166846	-0.161658	-0.287397	-0.226561	-0.15335	-0.196815	0.0540734	0.0506067	0.05526	0.162542	0.115968	0.0148224	0.066404	0.252557	0.246753	0.251241	0.103926	-0.207737	-0.225204	-0.189747	0.136777
eVessel age	0.849975	0.0180949	0.325248	0.00550469	0.138901	-0.0317908	0.187931	0.122381	-0.133195	-0.849975	-0.531084	0.0890999	-0.380082	-0.503623	-0.0778354	1	0.670732	0.654204	0.665458	0.0105159	-0.00637901	0.42761	0.265429	0.429258	0.353084	0.403101	0.276882	0.384127	0.346357	0.00228561	-0.428742	-0.239647	-0.360693	-0.674654	-0.679457	-0.680842	-0.0317908	0.711803	0.493244	-0.00564619	-0.2618
R-CAVI	0.676875	-0.0503014	0.149165	-0.136151	-0.10808	0.067943	-0.165853	0.0763321	-0.212848	-0.676875	-0.31236	0.210802	-0.182273	-0.195136	-0.205376	0.670732	1	0.983051	0.995922	-0.00778901	0.148347	0.0990232	0.0782982	0.0931558	0.0608984	0.0798841	0.0758051	0.169095	0.127251	0.0738473	-0.551958	-0.353932	-0.492652	-0.755466	-0.771703	-0.767584	0.067943	0.921919	0.844828	0.296145	-0.351035
L-CAVI	0.660152	-0.0755544	0.0825932	-0.194089	-0.107452	0.100637	-0.181484	0.0258758	-0.246074	-0.660152	-0.269475	0.250023	-0.149734	-0.159686	-0.183132	0.654204	0.983051	1	0.995582	-0.00787381	0.149172	0.0381171	0.014493	0.0344086	-0.00749165	0.0150249	0.0325282	0.0951018	0.0660378	0.0742355	-0.533891	-0.337974	-0.473802	-0.695097	-0.746235	-0.723542	0.100637	0.890489	0.832027	0.302373	-0.341894
Mean CAVI	0.671531	-0.0629424	0.117042	-0.165242	-0.108232	0.0843207	-0.174252	0.0518286	-0.230105	-0.671531	-0.292589	0.231001	-0.167038	-0.178523	-0.195306	0.665458	0.995922	0.995582	1	-0.00786394	0.149385	0.0694742	0.0472343	0.0646442	0.0275042	0.0483083	0.0548323	0.133405	0.0976714	0.0743531	-0.54542	-0.347588	-0.485476	-0.72898	-0.76246	-0.749184	0.0843207	0.910383	0.84213	0.300472	-0.348033
RABI	0.0717652	0.00781342	0.0964167	-0.179563	0.0030118	0.192282	-0.110362	-0.0779515	-0.0267702	-0.0717652	0.062788	0.141927	-0.0466766	-0.00880851	0.139425	0.0105159	-0.00778901	-0.00787381	-0.00786394	1	0.77206	-0.235204	-0.0755793	-0.0566781	-0.0488112	-0.0542825	0.156975	0.085198	0.129118	0.942475	-0.0383393	-0.175885	-0.128507	0.132733	0.147618	0.140611	0.192282	0.00106193	0.16743	0.166987	-0.199592
LABI	0.124005	-0.0486296	-0.00272268	-0.186857	-0.0213645	0.284732	-0.197552	-0.0106421	-0.0961115	-0.124005	0.095145	0.220424	-0.00937967	-0.00247975	0.166846	-0.00637901	0.148347	0.149172	0.149385	0.77206	1	-0.370074	-0.204747	-0.227801	-0.209828	-0.224763	0.0586046	0.0519101	0.0584008	0.940096	-0.253629	-0.434571	-0.395841	0.165768	0.175975	0.171602	0.284732	0.120524	0.265177	0.18443	-0.193328
Mean SBP B	0.329664	-0.0110028	0.540938	0.335106	0.195571	-0.180969	0.335296	0.0983279	0.0869465	-0.329664	-0.373867	-0.166395	-0.139324	-0.297515	-0.161658	0.42761	0.0990232	0.0381171	0.0694742	-0.235204	-0.370074	1	0.742304	0.901588	0.848179	0.898124	0.697951	0.675916	0.724786	-0.320809	-0.346976	-0.0912961	-0.227938	-0.406314	-0.365364	-0.389092	-0.180969	0.34644	-0.0724111	-0.0959766	-0.0481655
Mean DBP B	0.247017	0.0372108	0.461553	0.327088	0.280318	-0.0158767	0.336356	0.132248	0.220846	-0.247017	-0.26203	-0.104933	-0.00578238	-0.250068	-0.287397	0.265429	0.0782982	0.014493	0.0472343	-0.0755793	-0.204747	0.742304	1	0.860628	0.836899	0.870484	0.619797	0.608067	0.647602	-0.14823	-0.264533	-0.011232	-0.137403	-0.332338	-0.295579	-0.316692	-0.0158767	0.292461	0.222702	0.119691	-0.144008
BP RB (=(SBP+DBP)/2)	0.389994	0.0284073	0.535023	0.32595	0.243906	-0.132827	0.363681	0.0788082	0.0366321	-0.389994	-0.299549	-0.0291606	-0.206606	-0.398363	-0.226561	0.429258	0.0931558	0.0344086	0.0646442	-0.0566781	-0.227801	0.901588	0.860628	1	0.904177	0.978489	0.714623	0.69165	0.74189	-0.150217	-0.321402	-0.0227582	-0.17262	-0.402014	-0.364545	-0.386431	-0.132827	0.328888	0.0587719	-0.0406827	-0.132788
BP LB (=(SBP+DBP)/2)	0.360506	-0.0125159	0.45048	0.329011	0.171357	-0.112335	0.26918	0.0982665	0.0738341	-0.360506	-0.288088	-0.0406522	-0.121527	-0.297372	-0.15335	0.353084	0.0608984	-0.00749165	0.0275042	-0.0488112	-0.209828	0.848179	0.836899	0.904177	1	0.972849	0.720868	0.73875	0.769197	-0.136544	-0.246724	-0.0999974	-0.18394	-0.363638	-0.310509	-0.340351	-0.112335	0.29631	0.0487975	0.01821	-0.181898
Mean BP B	0.385412	0.00934676	0.507444	0.335501	0.214909	-0.12622	0.327049	0.0901576	0.0555063	-0.385412	-0.301433	-0.0354327	-0.170634	-0.359455	-0.196815	0.403101	0.0798841	0.0150249	0.0483083	-0.0542825	-0.224763	0.898124	0.870484	0.978489	0.972849	1	0.735338	0.731527	0.773453	-0.147334	-0.293296	-0.060625	-0.182362	-0.393437	-0.347477	-0.373748	-0.12622	0.3213	0.0554103	-0.0132477	-0.159795
BP RA (=(SBP+DBP)/2)	0.240328	0.0329917	0.411556	0.267288	0.124513	-0.0390306	0.158748	0.157064	0.158341	-0.240328	-0.207044	-0.0424214	-0.184772	-0.298885	0.0540734	0.276882	0.0758051	0.0325282	0.0548323	0.156975	0.0586046	0.697951	0.619797	0.714623	0.720868	0.735338	1	0.79845	0.952233	0.115025	-0.39542	-0.211393	-0.32666	-0.208101	-0.172394	-0.192241	-0.0390306	0.254865	0.00134799	-0.0228543	-0.0851349
BP LA (=(SBP+DBP)/2)	0.36286	0.0268149	0.447905	0.384594	0.127347	-0.110612	0.207003	0.096188	0.0188994	-0.36286	-0.276248	-0.0194422	-0.261158	-0.392237	0.0506067	0.384127	0.169095	0.0951018	0.133405	0.085198	0.0519101	0.675916	0.608067	0.69165	0.73875	0.731527	0.79845	1	0.944163	0.073003	-0.377182	-0.294494	-0.369455	-0.329247	-0.260671	-0.298381	-0.110612	0.351941	0.114093	-0.0131593	-0.195027
Mean BP A	0.315566	0.0316555	0.452407	0.341344	0.132732	-0.077463	0.19187	0.134741	0.0962379	-0.315566	-0.253421	-0.0330764	-0.233579	-0.362512	0.05526	0.346357	0.127251	0.0660378	0.0976714	0.129118	0.0584008	0.724786	0.647602	0.74189	0.769197	0.773453	0.952233	0.944163	1	0.0999756	-0.407705	-0.265056	-0.366157	-0.280882	-0.226558	-0.256546	-0.077463	0.317983	0.0586071	-0.0191816	-0.14551
Mean ABI	0.103717	-0.0213863	0.0502858	-0.194598	-0.00962141	0.252899	-0.163103	-0.0474105	-0.0649107	-0.103717	0.0837223	0.192065	-0.0299707	-0.00602914	0.162542	0.00228561	0.0738473	0.0742355	0.0743531	0.942475	0.940096	-0.320809	-0.14823	-0.150217	-0.136544	-0.147334	0.115025	0.073003	0.0999756	1	-0.153965	-0.322913	-0.277129	0.158386	0.171739	0.16568	0.252899	0.0639611	0.229283	0.186576	-0.208745
RTb	-0.449545	0.108603	-0.337547	0.0492281	0.18274	0.0980666	0.153107	-0.124987	-0.00164368	0.449545	0.316317	0.000128909	0.257338	0.199837	0.115968	-0.428742	-0.551958	-0.533891	-0.54542	-0.0383393	-0.253629	-0.346976	-0.264533	-0.321402	-0.246724	-0.293296	-0.39542	-0.377182	-0.407705	-0.153965	1	0.600018	0.866872	0.321766	0.322596	0.324019	0.0980666	-0.614211	-0.383754	0.0907872	0.0322995
LTb	-0.362106	0.037419	-0.182554	0.0125808	0.191795	-0.0561828	0.259745	-0.0950608	-0.060456	0.362106	0.12553	-0.144397	0.0874844	0.0338173	0.0148224	-0.239647	-0.353932	-0.337974	-0.347588	-0.175885	-0.434571	-0.0912961	-0.011232	-0.0227582	-0.0999974	-0.060625	-0.211393	-0.294494	-0.265056	-0.322913	0.600018	1	0.918956	0.100418	0.0680708	0.0855417	-0.0561828	-0.521128	-0.366264	0.0176101	0.144328
Mean Tb	-0.447261	0.076855	-0.280159	0.0321073	0.209605	0.0133309	0.237341	-0.120853	-0.0384848	0.447261	0.234158	-0.0899208	0.181375	0.119585	0.066404	-0.360693	-0.492652	-0.473802	-0.485476	-0.128507	-0.395841	-0.227938	-0.137403	-0.17262	-0.18394	-0.182362	-0.32666	-0.369455	-0.366157	-0.277129	0.866872	0.918956	1	0.221194	0.201446	0.213035	0.0133309	-0.627532	-0.41742	0.0557283	0.105863
Right Tba	-0.640368	-0.0744581	-0.220535	0.0178904	0.169348	0.393824	-0.0382209	-0.10467	0.14519	0.640368	0.369022	-0.104619	0.39387	0.350071	0.252557	-0.674654	-0.755466	-0.695097	-0.72898	0.132733	0.165768	-0.406314	-0.332338	-0.402014	-0.363638	-0.393437	-0.208101	-0.329247	-0.280882	0.158386	0.321766	0.100418	0.221194	1	0.977059	0.994809	0.393824	-0.770672	-0.598931	-0.0807638	0.341294
Left Tba	-0.642317	-0.052178	-0.158987	0.0791925	0.152377	0.366194	-0.0442648	-0.0648508	0.177376	0.642317	0.34842	-0.135192	0.374706	0.345958	0.246753	-0.679457	-0.771703	-0.746235	-0.76246	0.147618	0.175975	-0.365364	-0.295579	-0.364545	-0.310509	-0.347477	-0.172394	-0.260671	-0.226558	0.171739	0.322596	0.0680708	0.201446	0.977059	1	0.993658	0.366194	-0.772807	-0.620041	-0.096558	0.342635
Mean Tba	-0.644994	-0.0642422	-0.192399	0.0472842	0.162217	0.382895	-0.0413293	-0.086248	0.161406	0.644994	0.361308	-0.119831	0.386986	0.350126	0.251241	-0.680842	-0.767584	-0.723542	-0.749184	0.140611	0.171602	-0.389092	-0.316692	-0.386431	-0.340351	-0.373748	-0.192241	-0.298381	-0.256546	0.16568	0.324019	0.0855417	0.213035	0.994809	0.993658	1	0.382895	-0.77614	-0.612474	-0.0887764	0.343904
Lha (cm)	0.014097	0.0218705	0.014723	0.131739	0.510395	1	0.00382878	-0.0153968	0.0221271	-0.014097	0.0025946	0.0279164	0.579633	0.226341	0.103926	-0.0317908	0.067943	0.100637	0.0843207	0.192282	0.284732	-0.180969	-0.0158767	-0.132827	-0.112335	-0.12622	-0.0390306	-0.110612	-0.077463	0.252899	0.0980666	-0.0561828	0.0133309	0.393824	0.366194	0.382895	1	0.0846161	0.21646	0.390595	-0.0159286
haPWV (m/s)	0.738878	-0.0224325	0.307355	-0.0165827	-0.0131631	0.0846161	-0.0615237	0.0690561	-0.146047	-0.738878	-0.395881	0.161367	-0.15329	-0.233213	-0.207737	0.711803	0.921919	0.890489	0.910383	0.00106193	0.120524	0.34644	0.292461	0.328888	0.29631	0.3213	0.254865	0.351941	0.317983	0.0639611	-0.614211	-0.521128	-0.627532	-0.770672	-0.772807	-0.77614	0.0846161	1	0.828949	0.249427	-0.366616
β-stiffness index from PWV	0.557473	-0.0174681	0.110151	-0.105503	0.025115	0.21646	-0.0953783	0.0156695	-0.103715	-0.557473	-0.197112	0.245631	-0.0367357	-0.129593	-0.225204	0.493244	0.844828	0.832027	0.84213	0.16743	0.265177	-0.0724111	0.222702	0.0587719	0.0487975	0.0554103	0.00134799	0.114093	0.0586071	0.229283	-0.383754	-0.366264	-0.41742	-0.598931	-0.620041	-0.612474	0.21646	0.828949	1	0.406089	-0.405014
Creatinine (µmol/L)	0.125798	-0.171807	-0.0145981	-0.0804722	0.287222	0.390595	0.108203	-0.121247	-0.0845332	-0.125798	0.151035	0.306288	0.422387	0.202106	-0.189747	-0.00564619	0.296145	0.302373	0.300472	0.166987	0.18443	-0.0959766	0.119691	-0.0406827	0.01821	-0.0132477	-0.0228543	-0.0131593	-0.0191816	0.186576	0.0907872	0.0176101	0.0557283	-0.0807638	-0.096558	-0.0887764	0.390595	0.249427	0.406089	1	-0.762212
eGFR (2021 CKD-EPI Creatinine)	-0.430242	0.0264383	-0.0949764	0.108532	-0.146155	-0.0159286	-0.168692	0.0265034	0.239019	0.430242	0.00992258	-0.363095	0.00621445	0.155472	0.136777	-0.2618	-0.351035	-0.341894	-0.348033	-0.199592	-0.193328	-0.0481655	-0.144008	-0.132788	-0.181898	-0.159795	-0.0851349	-0.195027	-0.14551	-0.208745	0.0322995	0.144328	0.105863	0.341294	0.342635	0.343904	-0.0159286	-0.366616	-0.405014	-0.762212	1
